# *In situ* transcriptional profile of a germinal center plasmablastic burst hints at *MYD88/CD79B* mutants-enriched Diffuse Large B-cell Lymphomas

**DOI:** 10.1101/2021.07.28.21261117

**Authors:** Vincenzo L’Imperio, Gaia Morello, Maria Carmela Vegliante, Valeria Cancila, Giorgio Bertolazzi, Saveria Mazzara, Beatrice Belmonte, Piera Balzarini, Lilia Corral, Arianna Di Napoli, Fabio Facchetti, Fabio Pagni, Claudio Tripodo

## Abstract

The germinal center (GC) reaction results in the selection of B-cells acquiring effector Ig secreting ability by progressing towards plasmablastic differentiation. This transition is associated with exclusion from the GC microenvironment. The aberrant expansion of plasmablastic elements within the GC fringes configures an atypical condition, the biological characteristics of which have not been defined yet. We investigated the *in situ* immunophenotypical and transcriptional characteristics of a non-clonal germinotropic expansion of plasmablastic elements (GEx) occurring in the tonsil of a young patient. Compared to neighboring GC and peri-follicular regions, the GEx showed a distinctive signature featuring key regulators of plasmacytic differentiation, cytokine signaling, and cell metabolism. The GEx signature was tested in the setting of diffuse large B-cell lymphoma (DLBCL) as a prototypical model of lymphomagenesis encompassing transformation at different stages of GC and post-GC functional differentiation. The signature outlined DLBCL clusters with different immune microenvironment composition and enrichment in genetic subtypes.

**Significance:** This report represents the first insight into the transcriptional features of a germinotropic plasmablastic burst, shedding light into the molecular hallmarks of B cells undergoing plasmablastic differentiation and aberrant expansion within the non-canonical setting of the GC microenvironment.
