## Supplemental Table 2 for "*In situ* transcriptional profile of a germinal center plasmablastic burst hints at *MYD88/CD79B* mutants-enriched Diffuse Large B-cell Lymphomas"

### Sheet: Foglio1
Average SpatialDecon fractions of cell types in the four ROI subgroups and Kruskal-Wallis p-values for the subgroup comparison
cell_types	GEx	DZ	LZ	Peri	pval	sign
B memory	0.428	0.279	0.36	0.197	0.00011	***
B naive	0.234	0.423	0.316	0.084	9.6e-05	****
endothelial cells	0.036	0.037	0.036	0.062	0.0091	**
fibroblasts	0.005	0.005	0.009	0.017	0.0027	**
macrophages	0.039	0.039	0.035	0.049	0.2	ns
mast	0.001	0.001	0.001	0.001	0.023	*
mDCs	0.002	0.002	0.002	0.004	0.025	*
monocytes C	0	0	0	0	1	ns
monocytes NC I	0.002	0.004	0.005	0.015	0.0021	**
neutrophils	0.015	0.02	0.019	0.015	0.14	ns
NK	0.032	0.026	0.021	0.054	0.00019	***
pDCs	0.005	0.006	0.004	0.021	0.0096	**
plasma	0.081	0.058	0.038	0.024	0.00012	***
T CD4 memory	0.043	0.048	0.105	0.148	0.00072	***
T CD4 naive	0.006	0	0	0.185	0.00061	***
T CD8 memory	0.03	0.024	0.02	0.056	0.0076	**
T CD8 naive	0.007	0.006	0.005	0.026	0.22	ns
Treg	0.034	0.023	0.023	0.039	0.033	*
p>0.05:ns
p<=0.05:*
p<=0.01:**
p<=0.001:***
p<0.0001:****
