## Supplemental Table 3 for "*In situ* transcriptional profile of a germinal center plasmablastic burst hints at *MYD88/CD79B* mutants-enriched Diffuse Large B-cell Lymphomas"

### Sheet: Foglio1
Fisher's exact test to identify the COO that enrich the two clusters
clust	N_clust	COO	N_COO	intersection	pval	signif
cluster 1	238	ABC	243	169	2.2e-19	****
cluster 1	238	GCB	138	20	1	ns
cluster 1	238	UC	100	49	0.59	ns
cluster 2	243	ABC	243	74	1	ns
cluster 2	243	GCB	138	118	6.9e-24	****
cluster 2	243	UC	100	51	0.5	ns
p>0.05:ns
p<=0.05:*
p<=0.01:**
p<=0.001:***
p<0.0001:****
