## Supplementary material for "*In situ* transcriptional profile of a germinal center plasmablastic burst hints at *MYD88/CD79B* mutants-enriched Diffuse Large B-cell Lymphomas": Supplemntal Table 4

### Sheet: Foglio1
Fisher's exact test to identify the genetic subtypes that enrich the two clusters
clust	N_clust	genetic_type	N_genetic_type	intersection	pval	signif
cluster 1	238	BN2	87	52	0.022	*
cluster 1	238	EZB	62	9	1	ns
cluster 1	238	MCD	56	43	8.9e-06	***
cluster 1	238	N1	15	4	0.98	ns
cluster 1	238	Other ABC	138	95	4.9e-08	****
cluster 1	238	Other GCB	64	10	1	ns
cluster 1	238	Other UC	59	25	0.9	ns
cluster 2	243	BN2	87	35	0.99	ns
cluster 2	243	EZB	62	53	9.1e-10	****
cluster 2	243	MCD	56	13	1	ns
cluster 2	243	N1	15	11	0.061	ns
cluster 2	243	Other ABC	138	43	1	ns
cluster 2	243	Other GCB	64	54	1.7e-09	****
cluster 2	243	Other UC	59	34	0.15	ns
p>0.05:ns
p<=0.05:*
p<=0.01:**
p<=0.001:***
p<0.0001:****
