## Supplemental Table 5 for "*In situ* transcriptional profile of a germinal center plasmablastic burst hints at *MYD88/CD79B* mutants-enriched Diffuse Large B-cell Lymphomas"

### Sheet: Foglio1
Average CIBERSORTx fractions of LM22 cell types in the two clusters subgroups and Wilcoxon-Mann-Whitney p-values for the cluster comparison
LM22 cell types	cluster1	cluster2	p-value
B cells naive	14.0191	11.1904	4.952e-05	****
B cells memory	26.5261	21.8306	0.0001777	**
Plasma cells	1.2191	0.461906	0.0226	*
T cells CD8	4.79816	7.00572	7.67e-06	****
T cells CD4 naive	0.151603	0.201408	0.1067	ns
T cells CD4 memory resting	4.74839	6.02188	0.05524	ns
T cells CD4 memory activated	3.3993	3.39248	0.1329	ns
T cells follicular helper	4.69263	5.30106	0.01899	*
T cells regulatory (Tregs)	2.55538	2.87307	0.4659	ns
T cells gamma delta	1.21754	2.45509	0.0009769	***
NK cells resting	5.53057	4.21847	5.124e-05	***
NK cells activated	0.295331	0.414419	0.01349	*
Monocytes	0.304083	0.24838	0.03562	*
Macrophages M0	10.5926	12.2683	0.08793	ns
Macrophages M1	6.85716	7.49263	0.2202	ns
Macrophages M2	8.3515	8.82443	0.4378	ns
Dendritic cells resting	0.696543	0.911426	0.8909	ns
Dendritic cells activated	0.310284	0.494222	0.1367	ns
Mast cells resting	2.48665	3.25803	0.0007031	**
Mast cells activated	0.528177	0.432464	0.156	ns
Eosinophils	0.249132	0.193099	0.02945	*
Neutrophils	0.470687	0.510473	0.2951	ns
p>0.05:ns
p<=0.05:*
p<=0.01:**
p<=0.001:***
p<0.0001:****
